# How immunity shapes the long-term dynamics of seasonal influenza

**DOI:** 10.1101/2023.09.08.23295244

**Authors:** Oliver Eales, Freya Shearer, James McCaw

## Abstract

Since its emergence in 1968, influenza A H3N2 has caused yearly epidemics in temperate regions. While infection confers immunity against antigenically similar strains, new antigenically distinct strains that evade existing immunity regularly emerge (‘antigenic drift’). Immunity at the individual level is complex, depending on an individual’s lifetime infection history. An individual’s first infection with influenza typically elicits the greatest response with subsequent infections eliciting progressively reduced responses (‘antigenic seniority’). The combined effect of individual-level immune responses and antigenic drift on the epidemiological dynamics of influenza are not well understood. Here we develop an integrated modelling framework of influenza transmission, immunity, and antigenic drift to show how individual-level exposure, and the build-up of population level immunity, shape the long-term epidemiological dynamics of H3N2. Including antigenic seniority in the model, we observe that following an initial decline after the pandemic year, the average annual attack rate increases over the next 80 years, before reaching an equilibrium, with greater increases in older age-groups. Our analyses suggest that the average attack rate of H3N2 is still in a growth phase. Further increases, particularly in the elderly, may be expected in coming decades, driving an increase in healthcare demand due to H3N2 infections.

We anticipate our findings and methodological developments will be applicable to other antigenically variable pathogens. This includes the recent pandemic pathogens influenza A H1N1pdm09, circulating since 2009, and SARS-CoV-2, circulating since 2019. Our findings highlight that following the short-term reduction in attack rates after a pandemic, if there is any degree of antigenic seniority then a resurgence in attack rates should be expected over the longer-term. Designing and implementing studies to assess the dynamics of immunity for H1N1pdm09, SARS-CoV-2, and other antigenically variable pathogens may help anticipate any long-term rises in infection and health burden.
