## Supplementary Tables 1-3 for "How immunity shapes the long-term dynamics of seasonal influenza"

### Sheet: STab1
		Antigenic seniority paramter		Number of infections before 50% reduction in antibody reponse		Years since pandemic		Average annual attack rate (95% CI)
		0		NA (no antigenic seniority)		0		0.477496	(	0.47534	,	0.479651	)
						1		0.279525	(	0.271477	,	0.287573	)
						2-9		0.172453	(	0.167539	,	0.177367	)
						10-19		0.169849	(	0.165308	,	0.174389	)
						20-29		0.166877	(	0.162407	,	0.171348	)
						30-39		0.168752	(	0.164267	,	0.173238	)
						40-49		0.168023	(	0.163609	,	0.172438	)
						50-59		0.169173	(	0.164681	,	0.173666	)
						60-69		0.168533	(	0.164073	,	0.172992	)
						70-79		0.167095	(	0.162559	,	0.171631	)
						80-89		0.169161	(	0.164714	,	0.173608	)
						90-99		0.167973	(	0.163493	,	0.172454	)
						100-109		0.168478	(	0.163955	,	0.173002	)
						110-119		0.167227	(	0.162735	,	0.171719	)
						120-129		0.167504	(	0.16295	,	0.172059	)
						130-139		0.168245	(	0.163782	,	0.172708	)
						140-149		0.171936	(	0.167472	,	0.1764	)
						150-159		0.169671	(	0.165116	,	0.174227	)
		0.039		13		0		0.477426	(	0.475214	,	0.479638	)
						1		0.286102	(	0.278148	,	0.294056	)
						2-9		0.180306	(	0.175168	,	0.185444	)
						10-19		0.187356	(	0.182399	,	0.192313	)
						20-29		0.192321	(	0.187282	,	0.197361	)
						30-39		0.203216	(	0.197929	,	0.208503	)
						40-49		0.209132	(	0.203644	,	0.21462	)
						50-59		0.211112	(	0.205506	,	0.216719	)
						60-69		0.211789	(	0.206208	,	0.21737	)
						70-79		0.219388	(	0.213708	,	0.225068	)
						80-89		0.220775	(	0.215015	,	0.226535	)
						90-99		0.220802	(	0.214944	,	0.22666	)
						100-109		0.220573	(	0.214794	,	0.226351	)
						110-119		0.216398	(	0.210578	,	0.222218	)
						120-129		0.219259	(	0.213504	,	0.225015	)
						130-139		0.216765	(	0.211006	,	0.222524	)
						140-149		0.218671	(	0.212925	,	0.224416	)
						150-159		0.221388	(	0.21563	,	0.227146	)
		0.05		10		0		0.477792	(	0.475605	,	0.47998	)
						1		0.293286	(	0.285252	,	0.30132	)
						2-9		0.181861	(	0.176634	,	0.187088	)
						10-19		0.186351	(	0.181383	,	0.19132	)
						20-29		0.204313	(	0.198998	,	0.209628	)
						30-39		0.228243	(	0.222321	,	0.234165	)
						40-49		0.237962	(	0.231643	,	0.244281	)
						50-59		0.244802	(	0.238215	,	0.251389	)
						60-69		0.260556	(	0.253618	,	0.267494	)
						70-79		0.264602	(	0.257321	,	0.271883	)
						80-89		0.266288	(	0.259107	,	0.273469	)
						90-99		0.267917	(	0.26069	,	0.275144	)
						100-109		0.269799	(	0.262429	,	0.277168	)
						110-119		0.266258	(	0.258885	,	0.273632	)
						120-129		0.2647	(	0.257301	,	0.272099	)
						130-139		0.263504	(	0.256232	,	0.270775	)
						140-149		0.265663	(	0.258407	,	0.272919	)
						150-159		0.268608	(	0.2613	,	0.275916	)
		0.06		9		0		0.477906	(	0.475721	,	0.480092	)
						1		0.298271	(	0.290025	,	0.306518	)
						2-9		0.185174	(	0.180082	,	0.190267	)
						10-19		0.202859	(	0.197638	,	0.20808	)
						20-29		0.21943	(	0.213649	,	0.225211	)
						30-39		0.246439	(	0.239846	,	0.253032	)
						40-49		0.27409	(	0.26639	,	0.281791	)
						50-59		0.313036	(	0.304071	,	0.322001	)
						60-69		0.327813	(	0.318068	,	0.337557	)
						70-79		0.341541	(	0.331425	,	0.351657	)
						80-89		0.353576	(	0.342959	,	0.364193	)
						90-99		0.366927	(	0.35556	,	0.378294	)
						100-109		0.382808	(	0.371308	,	0.394307	)
						110-119		0.389453	(	0.377697	,	0.401209	)
						120-129		0.393469	(	0.381507	,	0.40543	)
						130-139		0.392526	(	0.380623	,	0.404429	)
						140-149		0.408116	(	0.395926	,	0.420306	)
						150-159		0.395316	(	0.383135	,	0.407498	)

### Sheet: STab2
		Age-group (years)	00-04	05-09	10-14	15-19	20-24	25-29	30-34	35-39	40-44	45-49	50-54	55-59	60-64	65-69	70-74	75-79
		00-04	0.268996	0.111677	0.033859	0.016789	0.02432	0.062603	0.111639	0.101101	0.061893	0.042699	0.038435	0.034549	0.02717	0.019668	0.013843	0.009881
		05-09	0.111677	0.667645	0.17625	0.035415	0.023401	0.03703	0.070616	0.083419	0.063917	0.04604	0.039709	0.03838	0.036162	0.033203	0.026972	0.019377
		10-14	0.033859	0.17625	1	0.194681	0.059215	0.043322	0.057077	0.080696	0.083725	0.06722	0.046871	0.031437	0.023471	0.020459	0.017967	0.012843
		15-19	0.016789	0.035415	0.194681	0.721414	0.163053	0.072506	0.059013	0.066691	0.083372	0.084612	0.060641	0.032835	0.018448	0.015396	0.015126	0.013209
		20-24	0.02432	0.023401	0.059215	0.163053	0.409085	0.141423	0.097201	0.077214	0.080897	0.101784	0.09502	0.057109	0.02797	0.018986	0.017185	0.015815
		25-29	0.062603	0.03703	0.043322	0.072506	0.141423	0.257235	0.134043	0.102513	0.080812	0.089412	0.106769	0.087133	0.048382	0.02787	0.018369	0.013975
		30-34	0.111639	0.070616	0.057077	0.059013	0.097201	0.134043	0.214833	0.123754	0.096985	0.081904	0.087302	0.09136	0.068018	0.042545	0.022496	0.01221
		35-39	0.101101	0.083419	0.080696	0.066691	0.077214	0.102513	0.123754	0.20139	0.119075	0.099092	0.079991	0.073763	0.070312	0.059349	0.034848	0.016179
		40-44	0.061893	0.063917	0.083725	0.083372	0.080897	0.080812	0.096985	0.119075	0.184837	0.112022	0.089364	0.063486	0.054348	0.060025	0.04821	0.025726
		45-49	0.042699	0.04604	0.06722	0.084612	0.101784	0.089412	0.081904	0.099092	0.112022	0.163462	0.096344	0.06908	0.045473	0.044455	0.045819	0.033792
		50-54	0.038435	0.039709	0.046871	0.060641	0.09502	0.106769	0.087302	0.079991	0.089364	0.096344	0.156919	0.087013	0.054923	0.039247	0.035806	0.036186
		55-59	0.034549	0.03838	0.031437	0.032835	0.057109	0.087133	0.09136	0.073763	0.063486	0.06908	0.087013	0.160192	0.076124	0.051157	0.037126	0.03595
		60-64	0.02717	0.036162	0.023471	0.018448	0.02797	0.048382	0.068018	0.070312	0.054348	0.045473	0.054923	0.076124	0.127484	0.067777	0.051143	0.037277
		65-69	0.019668	0.033203	0.020459	0.015396	0.018986	0.02787	0.042545	0.059349	0.060025	0.044455	0.039247	0.051157	0.067777	0.126744	0.071542	0.042437
		70-74	0.013843	0.026972	0.017967	0.015126	0.017185	0.018369	0.022496	0.034848	0.04821	0.045819	0.035806	0.037126	0.051143	0.071542	0.137607	0.056063
		75-79	0.009881	0.019377	0.012843	0.013209	0.015815	0.013975	0.01221	0.016179	0.025726	0.033792	0.036186	0.03595	0.037277	0.042437	0.056063	0.097498
			Mean value = 0.0742

### Sheet: STab3
	Model		Parameter		Description		Values		Sensitivity analysis
	Global drift model		rho		Standard deviation of strains around mean coordinates		1.14
			zeta		Exponential distribution (mean) controlling yearly jumps of mean coordinates along x-axis		0.99
			eta		Normal distribution (standard deviation) controlling yearly jumps of mean coordinates along y-axis		1.36
	Epidemilogical model		gamma		Rate an infected individual clears infection		0.33
			beta_0		Time average of the maximum contact rate (highest value in M_ij is 1)		5.5		5.0, 5.75
			beta_1		Degree of variation in the contact rate due to seasonality		0.25
			chi		Daily importation rate of strains from global drift model		5e-05
			M_ij		Matrix of relative contact rates between age-groups		(see Sup Tab.2)		No difference in contact rates
			N		Population size		80000
	Antibody log-titre model		mu_1		Log-titre component due to long-term boosting (against same strain as infection)		2.02		1.0, 1.5, 2.5, 3.0, 3.5, 4.0
			sigma_1		Cross-reactivity due to long-term boosting (a function of antigenic distance from strain of infection)		0.13
			mu_2		Log-titre component due to short-term boosting (against same strain as infection)		2.69
			sigma_2		Cross-reactivity due to short-term boosting (a function of antigenic distance from strain of infection)		0.031
			omega		Waning rate of short-term boosting (function of time since infection)		0.79		2, 1, 0.5, 0.33, 0.25, 0.2
					(1/omega) = duration of short-term immunity		1.27		0.5, 1, 2, 3, 4, 5
			tau		Antigenic seniority parameter controlling supression of response (function of infection number)		0.039		0.00, 0.01, 0.02, 0.03, 0.05, 0.06
	Log-titre to protection		epsilon		Parameter controlling the relationship between log-titre and protection		1.299
			alpha		Parameter controlling the relationship between log-titre and protection		2.844
